# Spatio-temporal distributions of COVID-19 vaccine doses uptake in the Netherlands: A Bayesian ecological modelling analysis

**DOI:** 10.1101/2023.03.09.23287033

**Authors:** Haoyi Wang, Tugce Varol, Thomas Gültzow, Hanne M. L. Zimmermann, Robert A.C. Ruiter, Kai J. Jonas

## Abstract

**Background:** In the transitioning era towards the COVID-19 endemic, there is still a sizable population that has never been vaccinated against COVID-19 in the Netherlands. To identify regions and populations that have a lower chance of vaccination uptake, this study provides a spatio-temporal estimation of the relative chance of COVID-19 vaccination uptake for the first, second, and the booster doses in the Netherlands on both municipality level and the public health services (regional) level.

**Methods:** Data on COVID-19 vaccination uptake were retrieved from the publicly available national COVID-19 surveillance dataset. We used a Bayesian spatio-temporal modelling technique with the integrated nested Laplace approximation to account for the spatial structure and the space-time interaction. Additionally, we used an ecological regression modelling technique which takes into account areal level socio-demographic characteristics to adjust for their potential impact on the chance of the regional vaccination uptake.

**Results:** Our findings revealed a heterogenous spatio-temporal distribution of the relative chance of COVID-19 vaccination uptake with highly overlapping trends of all three vaccination doses. Internal heterogeneity of COVID-19 vaccination uptake within one public health services region on the municipality level was also identified. The Dutch main urban area and the most religiously conservative regions were identified to have a lower-than-average chance of COVID-19 vaccination uptake compared to the rest of the country. Ecological regression modelling analysis revealed that regions with a higher proportion of non-Western immigrants had a lower chance of COVID-19 vaccination uptake for all vaccination scenarios.

**Conclusion:** The obtained estimates should inform national and local COVID-19 vaccination policies and service strategies in the Netherlands for the ongoing COVID-19 campaign on the second booster. Namely, more regional efforts and services may be needed to close ‘vaccination gaps’ and optimise COVID-19 health-related outcomes, especially with regard to regions with a relatively higher proportion of marginalised populations.
