## Supplementary Excel file 2 for "Spatio-temporal distributions of COVID-19 vaccine doses uptake in the Netherlands: A Bayesian ecological modelling analysis"

### Sheet: Municipalities
Municipality	Peoportion of low education	Peoportion of non-Western immigrant	Peoportion of financially extremely disadvantaged individuals
Groningen	0.146781	0.122204	0.0432969
Almere	0.231516	0.336656	0.0249168
Stadskanaal	0.274296	0.0376645	0.0292876
Veendam	0.254222	0.0787832	0.0320969
Zeewolde	0.197998	0.0574326	0.0122383
Achtkarspelen	0.272401	0.0216129	0.0204301
Ameland	0.213561	0.0181527	0
Harlingen	0.24293	0.0478902	0.0322642
Heerenveen	0.218559	0.0690622	0.0258638
Leeuwarden	0.189105	0.101373	0.0436211
Ooststellingwerf	0.226202	0.0296497	0.0212064
Opsterland	0.215685	0.0293841	0.0167718
Schiermonnikoog	0.354458	0.0257787	0.0107411
Smallingerland	0.215739	0.0669522	0.030157
Terschelling	0.229979	0.0199179	0.00410678
Vlieland	0.41876	0.0217755	0.00837521
Weststellingwerf	0.238041	0.0380406	0.0176043
Assen	0.197716	0.0857255	0.0284735
Coevorden	0.224821	0.0397542	0.022652
Emmen	0.268444	0.0550437	0.031208
Hoogeveen	0.265094	0.0546194	0.0232002
Meppel	0.190194	0.0636305	0.0206479
Almelo	0.25201	0.16194	0.0382869
Borne	0.19013	0.0484198	0.0130979
Dalfsen	0.22283	0.0275077	0.00934224
Deventer	0.197064	0.133984	0.0274606
Enschede	0.23865	0.177572	0.041194
Haaksbergen	0.191919	0.0595567	0.0123819
Hardenberg	0.241048	0.0339489	0.0141793
Hellendoorn	0.21652	0.0309473	0.0108538
Hengelo	0.193216	0.140113	0.0282545
Kampen	0.237728	0.0601755	0.0157873
Losser	0.231125	0.0396714	0.0126704
Noordoostpolder	0.207217	0.0804699	0.0180737
Oldenzaal	0.20094	0.0795243	0.0154569
Ommen	0.217546	0.0310467	0.0131183
Raalte	0.204954	0.0342908	0.0113424
Staphorst	0.239847	0.0215515	0.00811077
Tubbergen	0.228947	0.0142623	0.00656814
Urk	0.260517	0.0252037	0.00659537
Wierden	0.190725	0.0279974	0.00855815
Zwolle	0.174677	0.108287	0.0276494
Aalten	0.242994	0.0355457	0.0106932
Apeldoorn	0.213738	0.0998295	0.0211189
Arnhem	0.222812	0.213053	0.0465448
Barneveld	0.234531	0.0492399	0.010168
Beuningen	0.247353	0.0553963	0.0156746
Brummen	0.221222	0.0599981	0.0119709
Buren	0.241401	0.0291755	0.00814543
Culemborg	0.203633	0.143951	0.0181999
Doesburg	0.232285	0.109816	0.0253073
Doetinchem	0.23065	0.07503	0.0205938
Druten	0.241167	0.064241	0.0152704
Duiven	0.207851	0.0659858	0.0167558
Ede	0.206867	0.0895554	0.0155235
Elburg	0.266337	0.0315421	0.0115242
Epe	0.23646	0.0568408	0.0117477
Ermelo	0.201732	0.0533758	0.0125851
Harderwijk	0.219595	0.123404	0.0190863
Hattem	0.170101	0.0379457	0.00899575
Heerde	0.218364	0.0306775	0.0106519
Heumen	0.189511	0.0512403	0.0150884
Lochem	0.166431	0.0491929	0.0111936
Maasdriel	0.263241	0.0388575	0.00864372
Nijkerk	0.226606	0.0681422	0.0112385
Nijmegen	0.176591	0.147154	0.0394116
Oldebroek	0.2883	0.0277357	0.0122054
Putten	0.261851	0.0364457	0.00779807
Renkum	0.16838	0.0597129	0.0162332
Rheden	0.217117	0.0780241	0.0229753
Rozendaal	0.0695249	0.0579374	0.00579374
Scherpenzeel	0.224131	0.0351501	0.00691153
Tiel	0.275048	0.165243	0.0269561
Voorst	0.202904	0.0357402	0.0112949
Wageningen	0.149615	0.141617	0.0161473
Westervoort	0.23911	0.0971094	0.0239776
Winterswijk	0.251189	0.065123	0.0210185
Wijchen	0.217397	0.0519377	0.0176923
Zaltbommel	0.240432	0.0624851	0.0105274
Zevenaar	0.230406	0.0505261	0.018369
Zutphen	0.222402	0.0964436	0.0284758
Nunspeet	0.232326	0.0355448	0.01142
Dronten	0.190902	0.0899526	0.0152341
Amersfoort	0.186521	0.164338	0.0219736
Baarn	0.185947	0.0870442	0.0141175
De Bilt	0.136456	0.0891573	0.014291
Bunnik	0.15514	0.0577537	0.00912587
Bunschoten	0.259776	0.0560879	0.00908306
Eemnes	0.166631	0.0644093	0.00961333
Houten	0.169643	0.0884854	0.010752
Leusden	0.135542	0.0627947	0.0101493
Lopik	0.273935	0.0545794	0.0103763
Montfoort	0.230282	0.0562752	0.00863558
Renswoude	0.223182	0.0340173	0.00719942
Rhenen	0.222739	0.0632579	0.0128694
Soest	0.202959	0.130879	0.0149235
Utrecht	0.147564	0.241467	0.0284387
Veenendaal	0.213116	0.1276	0.0183824
Woudenberg	0.168634	0.0599018	0.00733192
Wijk bij Duurstede	0.185162	0.0537931	0.0112853
IJsselstein	0.213489	0.136225	0.0156717
Zeist	0.172194	0.139907	0.0192181
Nieuwegein	0.225785	0.181583	0.0216077
Aalsmeer	0.206621	0.0989653	0.00906505
Alkmaar	0.209562	0.13126	0.0222028
Amstelveen	0.139053	0.266148	0.0131015
Amsterdam	0.188667	0.363125	0.0433395
	0.158259	0.0512364	0.00692384
Bergen (NH.)	0.182399	0.0392394	0.0100959
Beverwijk	0.23983	0.162076	0.0236486
Blaricum	0.136379	0.0939592	0.0108768
Bloemendaal	0.122242	0.0543913	0.00937047
Castricum	0.159619	0.0461121	0.0105304
Diemen	0.157018	0.308291	0.0153188
Edam-Volendam	0.28124	0.0519466	0.00909893
Enkhuizen	0.232334	0.0751194	0.0166336
Haarlem	0.182844	0.167519	0.0219019
Haarlemmermeer	0.201472	0.177826	0.0135624
Heemskerk	0.234237	0.116226	0.0224541
Heemstede	0.124887	0.0742785	0.0101652
	0.217514	0.134756	0.0140442
Heiloo	0.149934	0.0492462	0.0103545
Den Helder	0.235411	0.110777	0.0281008
Hilversum	0.187318	0.156278	0.0236751
Hoorn	0.205382	0.150274	0.0211902
Huizen	0.190071	0.115235	0.0180092
Landsmeer	0.162559	0.0954604	0.0112408
	0.200106	0.0542792	0.0102347
Laren	0.138596	0.0680702	0.00964912
Medemblik	0.241337	0.0526514	0.0110705
Oostzaan	0.170296	0.0819486	0.0123852
Opmeer	0.224831	0.0325589	0.00832709
Ouder-Amstel	0.143009	0.152354	0.0134513
Purmerend	0.220487	0.188313	0.0184861
Schagen	0.219849	0.0446359	0.0118198
Texel	0.228471	0.040495	0.0102519
Uitgeest	0.140112	0.0609595	0.0124707
Uithoorn	0.213865	0.163213	0.0129113
Velsen	0.218022	0.0990279	0.0218605
	0.17706	0.166593	0.0215212
Zandvoort	0.205615	0.0913327	0.0232992
Zaanstad	0.231165	0.22722	0.0242191
Alblasserdam	0.213548	0.0841776	0.018375
Alphen aan den Rijn	0.214323	0.117012	0.0150994
Barendrecht	0.192628	0.18093	0.0113069
Drechterland	0.250529	0.0408811	0.00957758
Brielle	0.2007	0.0597511	0.012042
Capelle aan den IJssel	0.223414	0.257372	0.0274811
Delft	0.151476	0.218689	0.0281905
Dordrecht	0.236074	0.193477	0.0319859
Gorinchem	0.230152	0.167442	0.024325
Gouda	0.214574	0.17364	0.025244
's-Gravenhage	0.228243	0.364236	0.0425481
Hardinxveld-Giessendam	0.241677	0.0410579	0.0108619
Hellevoetsluis	0.236902	0.102376	0.0195971
Hendrik-Ido-Ambacht	0.207307	0.0890012	0.0124768
Stede Broec	0.255714	0.0544083	0.011038
Hillegom	0.201829	0.0712258	0.0117133
Katwijk	0.239715	0.0616107	0.0137889
Krimpen aan den IJssel	0.198912	0.0952737	0.0183611
Leiden	0.17084	0.169268	0.0263512
Leiderdorp	0.168024	0.126895	0.0149761
Lisse	0.207989	0.054782	0.0108781
Maassluis	0.267823	0.198558	0.0256204
Nieuwkoop	0.201365	0.0490206	0.00926212
Noordwijk	0.213336	0.0555127	0.0115746
Oegstgeest	0.139244	0.0967523	0.0135653
Oudewater	0.203196	0.0444861	0.00986388
Papendrecht	0.202356	0.106991	0.017407
Ridderkerk	0.230336	0.132073	0.0216408
Rotterdam	0.250433	0.392595	0.0549237
Rijswijk	0.17385	0.22548	0.0280695
Schiedam	0.248237	0.301467	0.0301467
Sliedrecht	0.26214	0.102942	0.0199242
Albrandswaard	0.189432	0.144108	0.0123964
Westvoorne	0.191946	0.0432215	0.00872483
Vlaardingen	0.242952	0.219942	0.0330069
Voorschoten	0.17037	0.0989084	0.0128655
Waddinxveen	0.198169	0.100364	0.0121395
Wassenaar	0.155108	0.140228	0.0144718
Woerden	0.187877	0.0887767	0.0127149
Zoetermeer	0.212506	0.218238	0.0240287
Zoeterwoude	0.200158	0.0672849	0.00791587
Zwijndrecht	0.252373	0.154528	0.0274707
Borsele	0.211237	0.0304584	0.00920326
Goes	0.202104	0.0819298	0.0202104
West Maas en Waal	0.209897	0.031408	0.0107247
Hulst	0.287942	0.0337262	0.0101541
Kapelle	0.221239	0.0364074	0.00776277
Middelburg	0.220162	0.0933543	0.0259374
Reimerswaal	0.244147	0.0448113	0.00960867
Terneuzen	0.24053	0.0846446	0.0189119
Tholen	0.295956	0.0376078	0.0122676
Veere	0.200428	0.0260101	0.00774382
Vlissingen	0.220479	0.12478	0.0369719
De Ronde Venen	0.205277	0.0851297	0.009839
Tytsjerksteradiel	0.221148	0.0332502	0.0143481
Asten	0.219421	0.0378783	0.0124874
Baarle-Nassau	0.30874	0.0326134	0.00869691
Bergen op Zoom	0.232989	0.156101	0.0275498
Best	0.182354	0.0812153	0.0138999
Boekel	0.24546	0.023086	0.00729994
	0.1969	0.0550846	0.0101321
Boxtel	0.231098	0.0839778	0.0139508
Breda	0.187589	0.130264	0.0244941
Deurne	0.234609	0.0401085	0.011715
Pekela	0.32523	0.0321945	0.0336728
Dongen	0.226032	0.0695919	0.0121359
Eersel	0.196641	0.0335416	0.00665711
Eindhoven	0.190801	0.227599	0.0283422
Etten-Leur	0.232055	0.100185	0.0177802
Geertruidenberg	0.228755	0.0440055	0.0137804
Gilze en Rijen	0.233881	0.103207	0.0157168
Goirle	0.211256	0.0486807	0.0121075
	0.197021	0.0653532	0.0112126
Helmond	0.27044	0.138599	0.0274218
's-Hertogenbosch	0.202457	0.120168	0.021995
Heusden	0.233307	0.0669703	0.0122209
Hilvarenbeek	0.1841	0.0264365	0.00764429
Loon op Zand	0.245065	0.0440351	0.00978557
	0.251727	0.0233551	0.0090876
Nuenen, Gerwen en Nederwetten	0.160324	0.0466205	0.0139229
Oirschot	0.221314	0.0317376	0.00796094
Oisterwijk	0.15167	0.048559	0.00988478
Oosterhout	0.24944	0.114418	0.0165463
Oss	0.239824	0.101399	0.0185894
Rucphen	0.29896	0.0345754	0.0151646
Sint-Michielsgestel	0.195267	0.0347481	0.00813614
Someren	0.248096	0.029442	0.0113239
Son en Breugel	0.144143	0.049567	0.0119644
Steenbergen	0.271082	0.0416701	0.0152201
Waterland	0.158272	0.0588609	0.010975
Tilburg	0.21807	0.166738	0.0310885
	0.222033	0.0823343	0.0144239
Valkenswaard	0.240543	0.0522725	0.0153743
Veldhoven	0.187253	0.087033	0.0120879
Vught	0.144937	0.0487227	0.00820992
Waalre	0.152759	0.0686275	0.0125399
Waalwijk	0.255454	0.08903	0.0149544
Woensdrecht	0.226984	0.0357273	0.0127111
Zundert	0.246043	0.0383846	0.010915
Wormerland	0.192861	0.0786751	0.0140819
Landgraaf	0.283399	0.0481187	0.0292523
Beek	0.210394	0.0506457	0.0176378
Beesel	0.281041	0.0594796	0.0148699
Bergen (L.)	0.258621	0.0308972	0.0122063
Brunssum	0.277196	0.0571016	0.0274666
Gennep	0.209569	0.0439683	0.0152627
Heerlen	0.276525	0.11191	0.0480813
Kerkrade	0.312706	0.0720479	0.03609
Maastricht	0.215093	0.1148	0.0306088
Meerssen	0.209528	0.0343497	0.012861
Mook en Middelaar	0.155519	0.0422304	0.0101151
Nederweert	0.246928	0.0287112	0.00873566
Roermond	0.259347	0.148257	0.0308017
Simpelveld	0.218574	0.024339	0.0114537
Stein	0.223518	0.0355377	0.0128643
Vaals	0.252876	0.0538477	0.0307418
Venlo	0.278954	0.124201	0.0279445
Venray	0.241347	0.0937021	0.01853
Voerendaal	0.164447	0.0348147	0.0104284
Weert	0.249745	0.105737	0.0187959
Valkenburg aan de Geul	0.204705	0.0370914	0.0177207
Lelystad	0.247961	0.224581	0.0265628
Horst aan de Maas	0.232071	0.0305976	0.00917928
Oude IJsselstreek	0.254155	0.0648605	0.0157576
Teylingen	0.16406	0.0697521	0.00926146
Utrechtse Heuvelrug	0.176391	0.0765226	0.0134145
Oost Gelre	0.198823	0.0314465	0.010144
Koggenland	0.211421	0.0374891	0.00915432
Lansingerland	0.208166	0.119344	0.0113631
Leudal	0.220835	0.0368428	0.00971008
Maasgouw	0.213388	0.0324467	0.0116925
Gemert-Bakel	0.237971	0.0352406	0.013329
Halderberge	0.270457	0.0824844	0.0167598
Heeze-Leende	0.192083	0.0355846	0.0061565
Laarbeek	0.246437	0.0288972	0.00964701
Reusel-De Mierden	0.205683	0.0262055	0.00609431
Roerdalen	0.217687	0.0367347	0.0136054
Roosendaal	0.239508	0.143083	0.0256477
Schouwen-Duiveland	0.221342	0.0338471	0.0129165
Aa en Hunze	0.189378	0.0243317	0.0129926
Borger-Odoorn	0.212517	0.0217986	0.0164075
	0.254291	0.0995119	0.0157456
	0.201682	0.0282607	0.008219
De Wolden	0.215804	0.0224419	0.00943628
Noord-Beveland	0.217649	0.0312624	0.0131909
Wijdemeren	0.193762	0.0559621	0.00817561
Noordenveld	0.175883	0.0329339	0.0153777
Twenterand	0.276269	0.024155	0.0142437
Westerveld	0.213621	0.0225828	0.0116983
	0.200154	0.0279702	0.00513215
Lingewaard	0.233651	0.0397676	0.0111059
Cranendonck	0.242846	0.0666159	0.011428
Steenwijkerland	0.227329	0.0419702	0.0166888
Moerdijk	0.228049	0.0526019	0.0142531
Echt-Susteren	0.241882	0.0450694	0.0148027
Sluis	0.238712	0.034965	0.0120867
Drimmelen	0.239341	0.0322781	0.00695334
Bernheze	0.233667	0.0316007	0.0101733
Alphen-Chaam	0.165815	0.0292105	0.00674829
Bergeijk	0.186627	0.0273008	0.00746507
Bladel	0.232354	0.0328316	0.00730674
Gulpen-Wittem	0.208363	0.0266789	0.0112628
Tynaarlo	0.140091	0.035729	0.0111837
Midden-Drenthe	0.186034	0.0270813	0.0128816
Overbetuwe	0.233127	0.0499233	0.0128593
Hof van Twente	0.191495	0.0378425	0.0119863
Neder-Betuwe	0.246673	0.0282782	0.0101428
Rijssen-Holten	0.221443	0.0532143	0.0104701
Geldrop-Mierlo	0.232367	0.0855089	0.0167224
Olst-Wijhe	0.212407	0.0380154	0.0114373
Dinkelland	0.192062	0.0230399	0.00789296
Westland	0.218348	0.0716453	0.0122102
Midden-Delfland	0.174616	0.0681982	0.00875657
Berkelland	0.225334	0.0306527	0.0120878
Bronckhorst	0.244409	0.0203952	0.00803613
Sittard-Geleen	0.238928	0.0758641	0.02834
Kaag en Braassem	0.214589	0.0571875	0.0108929
Dantumadiel	0.25392	0.0239666	0.0232276
Zuidplas	0.201935	0.0982159	0.0126487
Peel en Maas	0.225149	0.0394182	0.00870362
Oldambt	0.283983	0.0420879	0.0344855
Zwartewaterland	0.241423	0.0261578	0.00876309
S√∫dwest-Frysl√¢n	0.213002	0.0428338	0.0240003
Bodegraven-Reeuwijk	0.216849	0.0726515	0.0099212
Eijsden-Margraten	0.17027	0.0293822	0.00965251
Stichtse Vecht	0.200743	0.0998188	0.0119801
Hollands Kroon	0.231562	0.0364737	0.0113208
Leidschendam-Voorburg	0.162234	0.181074	0.0245967
Goeree-Overflakkee	0.242148	0.0302833	0.0104766
Pijnacker-Nootdorp	0.174767	0.134533	0.0095197
Nissewaard	0.230571	0.164033	0.0257491
Krimpenerwaard	0.246724	0.0616721	0.0128925
De Fryske Marren	0.218239	0.0377767	0.0142918
Gooise Meren	0.145752	0.0945082	0.0148657
Berg en Dal	0.229363	0.0436732	0.0217081
Meierijstad	0.237608	0.0684655	0.0106556
Montferland	0.246177	0.0409647	0.0119342

### Sheet: GGDs
Public health services regions	Peoportion of low education	Peoportion of non-Western immigrant	Peoportion of financially extremely disadvantaged individuals
Dienst Gezondheid & Jeugd ZHZ	0.16494	0.102525	0.01721
GGD Amsterdam	0.181889	0.329902	0.0369424
GGD Brabant-Zuidoost	0.210018	0.113953	0.0183674
GGD Drenthe	0.216437	0.0476832	0.0212961
GGD Flevoland	0.224118	0.229238	0.0215976
GGD Fryslân	0.186034	0.0480108	0.0227058
GGD Gelderland-Zuid	0.194147	0.0867157	0.0216187
GGD Gooi en Vechtstreek	0.17249	0.115849	0.0175491
GGD Groningen	0.109714	0.0573835	0.023112
GGD Haaglanden	0.203959	0.261764	0.0310157
GGD Hart voor Brabant	0.186946	0.085885	0.0158639
GGD Hollands-Midden	0.200523	0.102992	0.0156554
GGD Hollands-Noorden	0.185358	0.0704533	0.0138966
GGD IJsselland	0.208534	0.0728188	0.019201
GGD Kennemerland	0.193953	0.142874	0.018305
GGD Limburg-Noord	0.243889	0.0779334	0.0179493
GGD Noord- en Oost-Gelderland	0.22529	0.0632547	0.0156499
GGD Regio Twente	0.171198	0.140265	0.0179725
GGD Regio Utrecht	0.237017	0.277135	0.0376585
GGD Rotterdam-Rijnmond	0.22077	0.101701	0.0241514
GGD West-Brabant	0.208475	0.0933225	0.0181404
GGD Zaanstreek/Waterland	0.216843	0.167603	0.0185153
GGD Zeeland	0.231405	0.063992	0.0176851
GGD Zuid-Limburg	0.226716	0.0714523	0.0270181
Veiligheids- en Gezondheidsregio Gelderland-Midden	0.214377	0.103784	0.0222828
